# Investigating trends in those who experience menstrual bleeding changes after SARS-CoV-2 vaccination

**DOI:** 10.1101/2021.10.11.21264863

**Authors:** Katharine MN Lee, Eleanor J Junkins, Chongliang Luo, Urooba A Fatima, Maria L Cox, Kathryn BH Clancy

## Abstract

Early in 2021, many people began sharing that they experienced unexpected menstrual bleeding after SARS-CoV-2 inoculation. We investigated this emerging phenomenon of changed menstrual bleeding patterns among a convenience sample of currently and formerly menstruating people using a web-based survey. In this sample, 42% of people with regular menstrual cycles bled more heavily than usual while 44% reported no change after being vaccinated. Among respondents who typically do not menstruate, 71% of people on long-acting reversible contraceptives, 39% of people on gender-affirming hormones, and 66% of post-menopausal people reported breakthrough bleeding. We found increased/breakthrough bleeding was significantly associated with age, systemic vaccine side effects (fever, fatigue), history of pregnancy or birth, and ethnicity. Generally, changes to menstrual bleeding are not uncommon nor dangerous, yet attention to these experiences is necessary to build trust in medicine.

**Teaser:** Increased bleeding can occur post SARS-CoV-2 vaccines; this study investigates patterns in who experiences these changes.
