## Supplemental Tables for "Investigating trends in those who experience menstrual bleeding changes after SARS-CoV-2 vaccination": Paper1_Supplementaltables_2022-01-17.xlsx

### Sheet: Table S1
Table S1	Full reporting of demographics and sample background.
	Total	18-24	25-34	35-45	46-54	55+
Age	34.22 (9.18)	21.69 (1.85)	29.63 (2.84)	39.43 (3.10)	49.10 (2.38)	59.34 (4.94)
Gender (select all)
Woman	36496	4932	13387	12866	4267	594
Nonbinary	2422	1223	962	207	28	<10
Genderqueer or non-conforming	1238	581	478	150	26	<10
Transgender	876	548	283	39	<10	0
Man	503	346	135	19	<10	<10
Two-spirit	42	18	12	10	<10	0
not listed	189	78	85	23	<10	0
Race (select all)
White	34490	5346	12997	11772	3836	539
Black or African American	1356	269	493	414	152	28
Asian	2448	614	974	640	210	10
American Indian or Alaskan Native	551	103	236	156	46	10
Native Hawaiian or Other Pacific Islander	137	32	68	29	<10	<10
other	1161	211	530	322	92	<10
Ethnicity (select all)
Non-Hispanic or Latinx	31539	4996	11947	10698	3449	449
Hispanic or Latinx	3192	660	1361	924	227	20
other	2451	378	846	800	351	76
N	39129	6332	14797	13096	4304	600
Note. Demographic characteristics were select all, so these options are non-exclusive.

### Sheet: Table S2
Table S2. Menstrual changes and vaccine symptoms reported after each vaccine dose (full reporting).
	Full sample	18-24 (N=6,332)				25-34 (N=14,797)				35-45 (N=13,096)				46-54 (N=4,304)				55+ (N=600)
Dose 1		Pfizer	Moderna	J & J	Other	Pfizer	Moderna	J & J	Other	Pfizer	Moderna	J & J	Other	Pfizer	Moderna	J & J	Other	Pfizer	Moderna	J & J	Other
Vaccine symptoms
any side effects	34397	3082	1739	611	114	7151	4533	1212	352	6088	4104	1030	269	1838	1273	357	143	240	184	38	22
arm-soreness	34291	3198	1789	543	104	7331	4653	1050	315	6112	4156	833	223	1822	1300	274	118	233	179	22	17
fatigue	18468	1554	986	542	88	3537	2295	1046	270	2981	2041	859	202	857	582	272	101	113	89	28	15
headache	10745	858	595	452	75	1815	1240	878	242	1593	1051	640	159	458	313	174	76	52	47	20	5
fever	4211	199	206	362	72	456	388	712	196	330	282	484	134	104	65	115	55	14	15	13	6
nausea	3557	262	206	257	34	544	392	371	103	430	302	278	61	125	75	55	27	15	12	6	2
other	3828	143	101	142	16	480	392	336	60	567	554	337	58	229	176	116	29	40	31	12	6
Period changes & symptoms
Period flowa
lighter	3103	255	143	61	11	648	404	141	40	596	355	133	28	136	110	26	12	-	-	-	-
no change	18667	1678	900	195	67	4141	2591	453	194	3862	2572	373	154	785	546	80	38	-	-	-	-
heavier	6087	380	242	143	17	1114	668	319	71	1234	785	363	75	328	189	116	28	-	-	-	-
Symptoms
had a period	29867	2658	1481	480	108	6244	3944	975	315	5699	3844	884	252	1445	982	295	98	67	40	26	11
spotting	10109	1001	515	186	31	2172	1349	394	101	1732	1175	320	60	485	326	111	34	53	37	14	8
other menstrual bleeding	4476	383	184	77	17	849	562	173	50	815	516	183	46	274	180	73	23	31	20	8	8
typical period symptoms (e.g., cramping, bloating)	20690	2147	1197	410	87	4504	2836	738	217	3531	2351	600	144	897	609	206	60	66	48	22	9
chest-sorenessb	6781	822	450	152	35	1388	861	200	97	1105	695	191	59	351	224	67	22	31	17	5	4
hot flashesb	3250	337	187	78	20	522	351	98	54	556	333	105	39	268	169	43	25	36	25	3	0
other	1329	64	31	21	1	236	142	52	9	274	167	64	15	119	73	29	10	10	6	2	2
no period symptoms	5086	590	247	53	18	1156	532	103	36	801	365	78	24	480	259	35	32	145	113	6	11
Symptom timing
cycling at dose	3909	384	220	61	12	849	519	106	45	781	476	91	29	173	110	30	16	4	1	0	0
1-3 days	5226	439	233	131	19	953	641	249	45	972	581	231	42	341	165	98	10	32	27	12	2
4-7 days	6006	555	330	92	18	1300	759	229	51	1063	746	171	46	287	195	69	26	29	27	2	6
8-14 days	8258	686	411	113	30	1675	1075	253	84	1601	1112	242	80	439	308	66	27	26	16	6	5
14+ days	11195	1098	519	184	42	2486	1447	334	138	1973	1249	312	80	602	415	107	58	80	39	17	8
Dose 2
Vaccine symptoms																				-
any side effects	32775	3293	1829	-	98	7563	4692	-	275	6429	4354	-	182	2032	1376	-	114	246	205	-	15
arm-soreness	30298	3122	1759	-	78	6990	4438	-	227	5855	4089	-	182	1791	1251	-	90	218	177	-	12
fatigue	27149	2676	1597	-	55	6195	4174	-	178	5085	3874	-	155	1549	1176	-	77	175	160	-	6
headache	19413	2033	1264	-	51	4374	3211	-	128	3365	2778	-	100	979	838	-	49	116	116	-	1
fever	13818	1336	979	-	27	2898	2652	-	55	2060	2262	-	51	630	701	-	23	58	79	-	0
nausea	8793	1008	682	-	18	1918	1575	-	51	1314	1315	-	36	400	363	-	21	40	50	-	1
other	8367	511	323	-	5	1759	1267	-	36	1743	1459	-	46	591	466	-	26	54	71	-	3
Period changes & symptoms
Period flowa
lighter	3167	328	154	-	12	765	470	-	48	684	402	-	32	143	111	-	8	-	-	-	-
no change	10811	1066	585	-	44	2733	1620	-	120	2337	1464	-	98	415	281	-	27	-	-	-	-
heavier	8454	698	385	-	27	1767	1101	-	84	2022	1355	-	71	545	343	-	33	-	-	-	-
Symptoms
had a period	25335	2554	1369	-	98	5817	3583	-	249	5247	3453	-	196	1498	994	-	91	94	68	-	7
spotting	9824	1059	547	-	32	2349	1458	-	84	1845	1248	-	64	570	370	-	26	90	61	-	12
other menstrual bleeding	5269	483	246	-	20	1065	737	-	58	1062	725	-	48	423	261	-	36	55	36	-	8
typical period symptoms (e.g., cramping, bloating)	18382	2154	1136	-	77	4318	2719	-	190	3476	2216	-	126	998	688	-	67	123	74	-	11
chest-sorenessb	6419	873	440	-	33	1406	876	-	82	1152	726	-	48	396	275	-	25	46	30	-	4
hot flashesb	3503	417	249	-	15	673	387	-	50	649	390	-	32	312	223	-	23	46	33	-	2
other	2656	174	85	-	2	545	339	-	26	625	371	-	31	224	163	-	16	27	21	-	4
no period symptoms	4326	511	258	-	20	1089	546	-	64	761	432	-	44	297	154	-	19	69	55	-	5
Symptom timing
cycling at dose	3430	340	214	-	16	799	506	-	34	678	465	-	28	186	121	-	18	16	8	-	1
1-3 days	6484	678	322	-	24	1336	862	-	53	1334	865	-	64	510	291	-	38	57	38	-	7
4-7 days	5351	573	320	-	22	1194	767	-	56	1076	659	-	50	325	197	-	30	39	31	-	8
8-14 days	6485	641	333	-	26	1526	901	-	64	1377	881	-	57	341	225	-	19	53	29	-	5
14+ days	8414	849	439	-	27	2073	1165	-	115	1612	1039	-	47	518	372	-	27	67	54	-	5
N	39129	3646	1916	634	133	8246	4898	1260	388	7135	4521	1126	304	2287	1448	406	159	306	218	43	32
Note: a = non-menstruating individuals were not asked these items. b = added to the survey later. Dose 1 and dose 2 sample sizes differ because the Johnson&Johnson vaccine does not have a second dose, so participants do not report on any dose 2 survey items. Dose 1 and 2 period flow were used to calculate flow changes in regularly menstruating age groups. Period symptoms (had a period, spotting, …

### Sheet: Table S3
Table S3. Menstrual changes and vaccine symptoms reported after each vaccine dose (abbreviated reporting).
	Full sample		18-24		25-34		35-45		46-54		55+
Dose 1	N=39,129		N=6,332		N=14,797		N=13,096		N=4,304		N=600
Vaccine symptoms
any side effects	34397	0.879067	5548	0.876184	13253	0.895655	11498	0.877978	3613	0.839452	485	0.808333
arm-soreness	34291	0.876358	5636	0.890082	13354	0.90248	11333	0.865379	3517	0.817147	451	0.751667
fatigue	18468	0.471977	3172	0.500948	7152	0.483341	6085	0.464646	1813	0.421236	246	0.41
headache	10745	0.274605	1980	0.312697	4177	0.282287	3443	0.262905	1021	0.237221	124	0.206667
fever	4211	0.107618	839	0.132502	1755	0.118605	1230	0.0939218	339	0.0787639	48	0.08
nausea	3557	0.0909044	759	0.119867	1410	0.0952896	1071	0.0817807	282	0.0655204	35	0.0583333
other	3828	0.0978303	402	0.063487	1270	0.0858282	1517	0.115837	550	0.127788	89	0.148333
Period changes & symptoms
Period flowa
lighter	3103	0.0793018	470	0.0742262	1233	0.0833277	1112	0.0849114	284	0.0659851	-	-
no change	18667	0.477063	2842	0.448831	7382	0.498885	6968	0.532071	1451	0.337128	-	-
heavier	6087	0.155562	782	0.1235	2173	0.146854	2459	0.187767	662	0.15381	-	-
Symptoms						0		0		0
had a period	29867	0.763296	4729	0.746841	11483	0.776036	10688	0.816127	2823	0.655901	144	0.24
spotting	10109	0.258351	1733	0.273689	4018	0.271542	3289	0.251145	957	0.222351	112	0.186667
other menstrual bleeding	4476	0.114391	661	0.10439	1636	0.110563	1561	0.119197	551	0.12802	67	0.111667
no period symptoms	5086	0.12998	908	0.143399	1827	0.123471	1269	0.0968998	806	0.187268	276	0.46
Dose 2	N=35,660		N=5,698		N=13,537		N=11,970		N=3,898		N=557
Vaccine symptoms
any side effects	32775	0.919097	5223	0.916637	12535	0.925981	11024	0.920969	3526	0.904566	467	0.83842
arm-soreness	30298	0.849635	4962	0.870832	11660	0.861343	10134	0.846617	3135	0.804259	407	0.7307
fatigue	27149	0.761329	4331	0.760091	10551	0.779419	9123	0.762155	2802	0.71883	342	0.614004
headache	19413	0.544391	3349	0.58775	7716	0.569993	6248	0.521972	1866	0.478707	234	0.420108
fever	13818	0.387493	2342	0.411021	5608	0.414272	4377	0.365664	1354	0.347358	137	0.245961
nausea	8793	0.246579	1708	0.299754	3545	0.261875	2665	0.22264	784	0.201129	91	0.163375
other	8367	0.234633	840	0.14742	3063	0.226269	3251	0.271596	1084	0.278091	129	0.231598
Period changes & symptoms
Period flowa
lighter	3167	0.088811	494	0.0866971	1283	0.0947773	1120	0.0935673	263	0.0674705	-	-
no change	10811	0.303169	1696	0.297648	4475	0.330575	3905	0.326232	723	0.18548	-	-
heavier	8454	0.237072	1110	0.194805	2954	0.218217	3449	0.288137	922	0.236532	-	-
Symptoms
had a period	25335	0.71046	4022	0.705862	9654	0.713157	8905	0.743943	2585	0.663161	169	0.303411
spotting	9824	0.275491	1639	0.287645	3893	0.287582	3161	0.264077	968	0.248332	163	0.292639
other menstrual bleeding	5269	0.147757	750	0.131625	1862	0.137549	1837	0.153467	721	0.184967	99	0.177738
no period symptoms	4326	0.121312	789	0.13847	1699	0.125508	1238	0.103425	470	0.120575	130	0.233393
Note. a = Non-menstruating individuals were not asked these items. Dose 1 and dose 2 sample sizes differ because Johnson&Johnson vaccine did not have a second dose, so they do not report on any dose 2 items. Dose 1 and 2 period flow were used to calculate flow changes in regularly menstruating age groups. Symptoms (had a period, spotting, and other menstrual bleeding) were used to calculate wheth…

### Sheet: Table S4
Table S4. Subgroups demographics and background.
	Regularly cycling	Premenopausal non-menstruating	Postmenopausal non-menstruating
Age	32.27 (7.19)	29.65 (6.89)	60.32 (5.14)
Gender (binary)
woman-only	19611	1343	234
gender diverse	1769	472	<10
Gender (select all)
Woman	20136	1397	235
Nonbinary	1227	274	<10
Genderqueer or non-conforming	620	140	<10
Transgender	324	254	0
Man	163	194	0
Two-spirit	25	<10	0
not listed	84	22	0
Race (binary)
white-only	17859	1575	222
racially diverse	3521	240	16
Race (select all)
White	18706	1675	224
Black or African American	771	55	<10
Asian	1407	93	<10
American Indian or Alaskan Native	301	30	<10
Native Hawaiian or Other Pacific Islander	72	<10	0
other	714	30	<10
Ethnicity (binary)
Non-Hispanic or Latinx	16895	1517	173
other	4485	298	65
Ethnicity (select all)	0	0
Non-Hispanic or Latinx	17126	1536	177
Hispanic or Latinx	1870	126	<10
other	1384	69	30
IUDs
hormonal	1043	1121	-
copper/non-hormonal	1049	15	<10
unknown	16	<10
Hormonal Treatments
Hormonal Contraceptive	3897	533	-
Other Hormonal Treatments	1228	339	-
Medical history
Past pregnancy	7689	397	187
Parity	6313	320	168
Reproductive conditions
Menorrhagia or heavy bleeding	3016	471	77
Endometriosis	787	113	13
PCOS	1441	168	11
Fibroids	970	47	56
Adenomyosis	118	<10	<10
other	1356	130	25
N	21380	1815	238

### Sheet: Table S5
Table S5. Menstrual changes and vaccine symptoms reported after each vaccine dose.
	Regularly cycling	Premenopausal non-menstruating	Postmenopausal non-menstruating
Dose 1
Vaccine symptoms
any side effects	18725	1628	189
arm-soreness	19199	1600	181
fatigue	9565	842	98
headache	5160	474	39
fever	1541	138	18
nausea	1564	167	<10
other	1631	138	31
Period changes & symptoms
Period flowa
lighter	1966	0	-
no change	14567	0	-
heavier	4120	0	-
Symptoms
had a period	19911	314	24
spotting	5299	544	38
other menstrual bleeding	2425	126	19
typical period symptoms (e.g., cramping, bloating)	12760	619	39
chest-sorenessb	4342	180	19
hot flashesb	1731	104	28
other	561	36	<10
no period symptoms	1021	874	137
Symptom timing
cycling at dose	2584	17	0
1-3 days	2652	254	19
4-7 days	3734	154	22
8-14 days	5266	173	18
14+ days	6085	518	50
Dose 2
Vaccine symptoms
any side effects	19640	1708	200
arm-soreness	18322	1557	181
fatigue	16403	1435	136
headache	11756	1021	94
fever	8483	710	52
nausea	5285	494	28
other	4907	402	47
Period changes & symptoms
Period flowa
lighter	2409	0	-
no change	9112	0	-
heavier	6828	0	-
Symptoms
had a period	17780	543	52
spotting	5565	746	74
other menstrual bleeding	3107	208	39
typical period symptoms (e.g., cramping, bloating)	11842	868	88
chest-sorenessa	4286	259	39
hot flashesa	2028	158	41
other	1454	91	19
no period symptoms	1622	512	59
Symptom timing
cycling at dose	2366	46	<10
1-3 days	3597	403	40
4-7 days	3418	240	37
8-14 days	4481	233	34
14+ days	5088	421	58
Key Variables
Flow change
heavier	7429	0	-
not heavier	2529	0	-
no change	7684	0	-
Breakthrough bleeding
none	0	622	81
only dose 1	0	146	22
only dose 2	0	490	91
after both	0	557	44
N	21380	1815	238

### Sheet: Table S6
Table S6. Menstrual and medical history related to changes in flow across regularly cycling subgroups.
	No diagnosed reproductive conditions					Diagnosed reproductive conditions
		Flow change					Flow change				Chi-square results		Effect size
Spontaneously menstruating	Heavier	Not heavier	No change	N		Heavier	Not heavier	No change	N	df	χ2	p	φc	φc 95% CI
Usual period flow
heavy	0.368252	0.189589	0.442159	1556		0.435294	0.154622	0.410084	1190
light	0.459488	0.101279	0.439232	938		0.47907	0.106977	0.413953	215	4	61.069	1.729e-12	0.057	[0.044, 0.074]
moderate	0.41062	0.125941	0.463439	7043		0.473716	0.141577	0.384707	1674	4	6.782	.1479	0.033	[0.019, 0.063]
Vaccine type
Pfizer	0.396457	0.133987	0.469556	5814		0.453591	0.141436	0.404972	1810	2	7.767	.0206	0.029	[0.011, 0.050]
Moderna	0.42555	0.129751	0.444698	3499		0.469787	0.140426	0.389787	1175	2	0.823	.6626	0.017	[0.006, 0.056]
Vaccine symptoms
fever	0.431498	0.147371	0.421131	4051		0.483704	0.128889	0.387407	1350	2	40.114	1.947e-09	0.065	[0.047, 0.086]
no fever	0.391281	0.123553	0.485166	5528		0.440891	0.15534	0.403769	1751	2	7.263	.0265	0.048	[0.019, 0.084]
fatigue	0.420338	0.137362	0.4423	7877		0.470766	0.144851	0.384383	2651	2	44.508	2.164e-10	0.068	[0.050, 0.089]
no fatigue	0.352526	0.116334	0.53114	1702		0.393333	0.137778	0.468889	450	2	12.079	.0024	0.062	[0.032,0.101]
Medical history
parous	0.461671	0.116022	0.422307	2896		0.470173	0.144427	0.3854	1274	2	50.198	1.258e-11	0.072	[0.051, 0.093]
not parous	0.385156	0.141254	0.47359	6683		0.452107	0.143404	0.404488	1827	2	1.228	.5412	0.02	[0.006, 0.059]
PPH following birth	0.464052	0.117647	0.418301	306		0.457627	0.163842	0.378531	177	2	0.033	.9838	0.003	[0.005, 0.054]
no PPH following birth	0.46127	0.115414	0.423315	2582		0.472578	0.140768	0.386655	1094	2	0.662	.7183	0.023	[0.006, 0.091]
pregnant	0.467222	0.118746	0.414031	3478		0.476618	0.14606	0.377322	1561	2	78.939	< 2.2E-16	0.091	[0.070, 0.111]
not pregnant	0.374508	0.142224	0.483268	6096		0.442208	0.141558	0.416234	1540	2	5.066	.0794	0.04	[0.014, 0.076]
vaginal bleeding following pregnancy	0.466019	0.122573	0.411408	824		0.450094	0.148776	0.40113	531	2	0.225	.8937	0.008	[0.004, 0.048]
no vaginal bleeding following pregnancy	0.46773	0.116553	0.415718	2634		0.488235	0.145098	0.366667	1020	2	2.197	.3333	0.038	[0.010, 0.094]
Race
White-only identifying	0.40822	0.12843	0.46335	7981		0.453416	0.142857	0.403727	2576	2	12.560	.0019	0.036	[0.016, 0.058]
Racially diverse	0.408636	0.159575	0.43179	1598		0.489524	0.148571	0.361905	525	2	3.260	.1960	0.032	[0.010, 0.071]
Ethnicity
Non-Hispanic/Latinx	0.400374	0.126554	0.473072	7483		0.455175	0.141402	0.403423	2454	2	34.815	2.754e-08	0.06	[0.042, 0.081]
Hispanic/Latinx or other	0.436546	0.158874	0.40458	2096		0.476043	0.153014	0.370943	647	2	2.327	.3124	0.027	[0.007, 0.069]
N	3911	1280	4388			1425	446	1230
Menstruating on hormonal contraceptives
Usual period flow
heavy	0.393939	0.160173	0.445887	231		0.443149	0.169096	0.387755	343
light	0.453023	0.125581	0.421395	1075		0.472574	0.13924	0.388186	474	4	19.556	.0006	0.055	[0.037, 0.083]
moderate	0.391441	0.180063	0.428497	1916		0.422864	0.177581	0.399556	901	4	4.692	.3203	0.037	[0.021, 0.078]
Vaccine type
Pfizer	0.405321	0.166406	0.428273	1917		0.429543	0.164237	0.40622	1029	2	2.102	.3496	0.026	[0.007, 0.064]
Moderna	0.42526	0.14948	0.42526	1251		0.458084	0.167665	0.374252	668	2	1.829	.4007	0.033	[0.009, 0.088]
Vaccine symptoms
fever	0.441263	0.16373	0.395007	1362		0.467974	0.177778	0.354248	765	2	10.845	.0044	0.058	[0.031, 0.094]
no fever	0.390933	0.157867	0.4512	1875		0.417708	0.154167	0.428125	960	2	9.763	.0076	0.075	[0.030, 0.128]
fatigue	0.42579	0.155768	0.418442	2722		0.457604	0.166218	0.376178	1486	2	13.318	.0013	0.064	[0.032, 0.099]
no fatigue	0.339806	0.184466	0.475728	515		0.330544	0.154812	0.514644	239	2	17.701	.0001	0.101	[0.056, 0.150]
Medical history
parous	0.46225	0.158706	0.379045	649		0.494062	0.15677	0.349169	421	2	9.433	.0089	0.054	[0.022, 0.091]
not parous	0.399536	0.160742	0.439722	2588		0.422546	0.167178	0.410276	1304	2	6.915	.0315	0.063	[0.025, 0.111]
PPH following birth	0.428571	0.15873	0.412698	63		0.384615	0.205128	0.410256	39	2	0.364	.8335	0.024	[0.010, 0.113]
no PPH following birth	0.464957	0.158974	0.376068	585		0.503958	0.153034	0.343008	379	2	2.088	.3521	0.071	[0.016, 0.180]
pregnant	0.47246	0.156671	0.370869	817		0.50495	0.158416	0.336634	505	2	17.960	.0001	0.075	[0.042, 0.109]
not pregnant	0.391808	0.161357	0.446835	2417		0.413454	0.16735	0.419196	1219	2	13.125	.0014	0.087	[0.048, 0.138]
vaginal bleeding following pregnancy	0.454128	0.160551	0.385321	218		0.482955	0.176136	0.340909	176	2	0.437	.8037	0.023	[0.008, 0.107]
no vaginal bleeding following pregnancy	0.479933	0.155518	0.364548	598		0.516717	0.148936	0.334346	329	2	0.809	.6673	0.040	[0.013, 0.142]
Race
White-only identifying	0.406889	0.156441	0.43667	2787		0.428865	0.163475	0.407661	1462	2	7.116	.0285	0.047	[0.019, 0.084]
Racially diverse	0.444444	0.184444	0.371111	450		0.501901	0.171103	0.326996	263	2	6.450	.0398	0.061	[0.022, 0.110]
Ethnicity
Non-Hispanic/Latinx	0.405192	0.153123	0.441686	2658		0.43659	0.158697	0.404712	1443	2	13.483	.0012	0.065	[0.034, 0.101]
Hispanic/Latinx or other	0.443869	0.193437	0.362694	579		0.457447	0.195036	0.347518	282	2	4.077	.1302	0.049	[0.015, 0.100]
N	1334	519	1384			759	284	682
Note: These proportions are calculated without inclusion of missing or omitted categories in the total sample size in each flow change condition displayed at the bottom (displayed percentages should equal 100%). Independent variables are displayed in the rows, and the dependent variable is displayed in the columns. The column N reported is the total N per level of the independent variable used in…

### Sheet: Table S7
Table S7. Proportion comparisons between premenopausal regular-cycling reproductive condition diagnoses and those without diagnosed reproductive conditions.
			Flow change			Chi-square results
	Total N	Heavier	Not heavier	No change	df	N	χ2	p	OR	95%CI
Non-diagnosed	15555	0.409	0.141	0.45
Endometriosis	787	0.511	0.145	0.344	2	13477	32.075	1.084e-07	1.51	[1.29, 1.77]
PCOS	1441	0.462	0.146	0.392	2	14009	15.8	0.0003707	1.24	[1.10, 1.40]
Menorrhagia	3016	0.443	0.155	0.402	2	15314	20.022	4.49e-05	1.15	[1.05, 1.25]
Fibroids	970	0.491	0.15	0.359	2	13608	26.725	1.573e-06	1.39	[1.20, 1.61]
Adenomyosis	118	0.549	0.275	0.176	2	12,918	12.726	0.001725	1.76	[1.17, 2.66]
Note. The reproductive conditions are compared to the non-diagnosed portion of the sample.

### Sheet: Table S8
Table S8. Vaccine and medical history related to breakthrough bleeding across pre-menopause non-menstruating groups.
	LARC			Gender-Affirming
	Breakthrough Bleeding			Breakthrough Bleeding				Chi-square results		Effect size
	Yes	No	N	Yes	No	N	df	χ2	p	φc	φc 95% CI
Vaccine type
Pfizer	0.701492	0.298507	938	0.393258	0.606742	178	1	0.016	.899	0.004	[0.001, 0.063]
Moderna	0.705986	0.294014	568	0.377778	0.622222	90	1	0.013	.910	0.015	[0.002, 0.137]
Vaccine symptoms
fever	0.729071	0.270929	657	0.431193	0.568807	109	1	3.023	.082	0.046	[0.004, 0.100]
no fever	0.686937	0.313063	888	0.354037	0.645963	161	1	1.324	.250	0.078	[0.004, 0.194]
fatigue	0.703364	0.296636	1308	-	-	233	1	0.050	.823	0.008	[0.001, 0.059]
no fatigue	0.71308	0.28692	237	-	-	37
Medical history
parous	0.78481	0.21519	316	-	-	4	1	11.729	.0006	0.089	[0.036, 0.132]
not parous	0.684296	0.315704	1229	-	-	266
pregnant	0.795866	0.204134	387	-	-	10	1	20.061	7.502e-06	0.116	[0.069, 0.163]
not pregnant	0.674157	0.325843	1157	-	-	260
Race
White-only identifying	0.698519	0.301482	1350	0.36	0.64	225	1	1.830	.176	0.037	[0.002, 0.082]
Racially diverse	0.748718	0.251282	195	0.511111	0.488889	45	1	3.006	.083	0.116	[0.009, 0.242]
Ethnicity
Non-Hispanic/Latinx	0.693909	0.306091	1297	0.363636	0.636364	220	1	4.331	.037	0.055	[0.008, 0.103]
Hispanic/Latinx or other	0.762097	0.237903	248	0.48	0.52	50	1	1.864	.172	0.093	[0.007, 0.220]
N	1089	456		104	166
Note: Associations with breakthrough bleeding were investigated on the binary outcome. The N at the bottom of the table corresponds to total individuals in each breakthrough condition. The N within the column corresponds to the number of individuals in each level of the independent variables that were included in the chi-square tests of independence. Alpha thresholds for LARC were p<.001 and for …

### Sheet: Table S9
Table S9. Contingency table of menstrual changes in all regularly cycling individuals (N=21,380).
			Dose 1
		Heavier	Lighter	NA	Same
	Heavier	2416	327	366	3719	6828
	Ligher	185	794	101	1329	2409
Dose 2	NA	737	439	20	1835	3031
	Same	782	406	240	7684	9112
		4120	1966	727	14567
